# Reevaluation of the Bicycle Ergometry in the Diagnosis of Ischemic Heart Disease

**DOI:** 10.1101/2024.07.03.24309879

**Authors:** Basheer Abdullah Marzoog, Peter Chomakhidze, Philipp Kopylov

## Abstract

**Background:** Ischemic heart disease (IHD) and related complications and outcomes remain the most frequently reported cardiovascular events. However, the diagnosis and prevention of ischemic heart disease primary depends on the clinical manifestations and electrocardiography changes.

**Objectives:** Patients with IHD are victims of the poor diagnostic methods and the prevention strategies.

**Aims:** To assess the diagnostic accuracy of the used bicycle ergometry in the diagnosis of ischemic heart disease based on the results of the stress computed myocardial perfusion (CTP) imaging with vasodilator test (adenosine triphosphate).

**Materials and methods:** A single center prospective, and non-randomized study included participations aged ≥ 40. The study included 38 participants with vs without IHD confirmed by CTP. The participants done bicycle ergometry following Bruce protocol then performed CTP. For statistical analysis used the descriptive statistics, Pearson Correlation test, Student test. The Statistica 12 program used for the statistical test.

**Results:** The study included 38 participants included 19 (50 %) patients with positive stress induced myocardial perfusion defect on the CTP and 19 (50 %) with negative results. The mean age of the participants 58,77 years (std. div. ± 9,664). The bicycle ergometry specificity and sensitivity 61.11%, 57.89%, respectively. The diagnostic accuracy of the bicycle ergometry 59.46%.

**Conclusions:** The bicycle ergometry test characterized by severe limitations in terms of the IHD diagnosis.

**Others:** Recommended to combine additional diagnostic methods with the bicycle ergometry to improve it is diagnostic accuracy, such as single channel electrocardiography and exhaled breath analysis.
