## Supplementary material for "Reevaluation of the Bicycle Ergometry in the Diagnosis of Ischemic Heart Disease": Supp. File 1. correlations

### Sheet: Correlations (All in primary da
Variable	Correlations (All in primary data.stw) Marked correlations are significant at p < ,05000 N=38 (Casewise deletion of missing data)
	Age	Pulse rest	SBP rest	DBP rest	Body weight	Height	BMI	Goal heart rate	Max HR	Reached %	WT	METs	Creatinine (µmol/L)	eGFR (2021 CKD-EPI Creatinine)
Age	1	0.0350866	0.446264	0.105799	0.185678	-0.192788	0.375982	-1	0.00224587	0.488798	-0.364692	-0.498792	0.36098	-0.529166
Pulse rest	0.0350866	1	0.212204	0.643468	-0.0992724	-0.0101027	-0.132828	-0.0350866	-0.0921562	-0.0783026	-0.26109	-0.235718	-0.267119	0.050742
SBP rest	0.446264	0.212204	1	0.471525	0.169499	0.218269	0.0263293	-0.446264	-0.0250624	0.187628	-0.000250635	-0.121778	0.307768	-0.251072
DBP rest	0.105799	0.643468	0.471525	1	0.295585	0.201669	0.183819	-0.105799	0.0947737	0.124306	-0.0125792	-0.230489	0.0829306	-0.0332946
Body weight	0.185678	-0.0992724	0.169499	0.295585	1	0.532938	0.770091	-0.185678	0.00139632	0.0852031	0.321136	-0.218362	0.306167	-0.00588502
Height	-0.192788	-0.0101027	0.218269	0.201669	0.532938	1	-0.121685	0.192788	-0.19969	-0.276791	0.577598	0.29789	0.158659	0.310988
BMI	0.375982	-0.132828	0.0263293	0.183819	0.770091	-0.121685	1	-0.375982	0.128641	0.295958	-0.0520162	-0.473161	0.258074	-0.260097
Goal heart rate	-1	-0.0350866	-0.446264	-0.105799	-0.185678	0.192788	-0.375982	1	-0.00224587	-0.488798	0.364692	0.498792	-0.36098	0.529166
Max HR	0.00224587	-0.0921562	-0.0250624	0.0947737	0.00139632	-0.19969	0.128641	-0.00224587	1	0.872141	0.00615605	0.0495889	-0.0154701	-0.0693405
Reached %	0.488798	-0.0783026	0.187628	0.124306	0.0852031	-0.276791	0.295958	-0.488798	0.872141	1	-0.178361	-0.203484	0.169737	-0.32718
WT	-0.364692	-0.26109	-0.000250635	-0.0125792	0.321136	0.577598	-0.0520162	0.364692	0.00615605	-0.178361	1	0.834447	0.261576	0.191579
METs	-0.498792	-0.235718	-0.121778	-0.230489	-0.218362	0.29789	-0.473161	0.498792	0.0495889	-0.203484	0.834447	1	0.071393	0.215103
Creatinine (µmol/L)	0.36098	-0.267119	0.307768	0.0829306	0.306167	0.158659	0.258074	-0.36098	-0.0154701	0.169737	0.261576	0.071393	1	-0.747376
eGFR (2021 CKD-EPI Creatinine)	-0.529166	0.050742	-0.251072	-0.0332946	-0.00588502	0.310988	-0.260097	0.529166	-0.0693405	-0.32718	0.191579	0.215103	-0.747376	1
